# A comparison of four epidemic waves of COVID-19 in Malawi; an observational cohort study

**DOI:** 10.1101/2022.02.17.22269742

**Authors:** Catherine Anscombe, Samantha Lissauer, Herbert Thole, Jamie Rylance, Dingase Dula, Mavis Menyere, Belson Kutambe, Charlotte van der Veer, Tamara Phiri, Ndaziona P. Banda, Kwazizira S. Mndolo, Kelvin Mponda, Chimota Phiri, Jane Mallewa, Mulinda Nyirenda, Grace Katha, Henry Mwandumba, Stephen B. Gordon, Kondwani C. Jambo, Jennifer Cornick, Nicholas Feasey, Kayla G. Barnes, Ben Morton, Philip M. Ashton, Blantyre COVID-19 Consortium

## Abstract

**Background:** Compared to the abundance of clinical and genomic information available on patients hospitalised with COVID-19 disease from high-income countries, there is a paucity of data from low-income countries. Our aim was to explore the relationship between viral lineage and patient outcome.

**Methods:** We enrolled a prospective observational cohort of adult patients hospitalised with PCR-confirmed COVID-19 disease between July 2020 and March 2022 from Blantyre, Malawi, covering four waves of SARS-CoV-2 infections. Clinical and diagnostic data were collected using an adapted ISARIC clinical characterization protocol for COVID-19. SARS-CoV-2 isolates were sequenced using the MinION™ in Blantyre.

**Results:** We enrolled 314 patients, good quality sequencing data was available for 55 patients. The sequencing data showed that 8 of 11 participants recruited in wave one had B.1 infections, 6/6 in wave two had Beta, 25/26 in wave three had Delta and 11/12 in wave four had Omicron. Patients infected during the Delta and Omicron waves reported fewer underlying chronic conditions and a shorter time to presentation. Significantly fewer patients required oxygen (22.7% [17/75] vs. 58.6% [140/239], p<0.001) and steroids (38.7% [29/75] vs. 70.3% [167/239], p<0.001) in the Omicron wave compared with the other waves. Multivariable logistic-regression demonstrated a trend toward increased mortality in the Delta wave (OR 4.99 [95% CI 1.0-25.0 p=0.05) compared to the first wave of infection.

**Conclusions:** Our data show that each wave of patients hospitalised with SARS-CoV-2 was infected with a distinct viral variant. The clinical data suggests that patients with severe COVID-19 disease were more likely to die during the Delta wave.

**Summary:** We used genome sequencing to identify the variants of SARS-CoV-2 causing disease in Malawi, and found that each of the four waves was caused by a distinct variant. Clinical investigation suggested that the Delta wave had the highest mortality.
