## Supplementary Tables for "A comparison of four epidemic waves of COVID-19 in Malawi; an observational cohort study"

### Sheet: Sheet1
sequence	name	Pool	start	end
ACCAACTTTCGATCTCTTGTAG	nCoV-2019_1_LEFT	A	35	56
TTCATGCACTTTGTCCGAAC	nCoV-2019_2_LEFT	B	898	917
CGTGTACCAAGCAATTTCATG	nCoV-2019_1_RIGHT	A	971	991
TTTGTGGAAACTGTGAAAGG	nCoV-2019_3_LEFT	A,C	1724	1743
CAAATGCATAAAGAGGACTCAG	nCoV-2019_2_RIGHT	B	1853	1874
TACAACCATTAGAACAACCTACT	nCoV-2019_4_LEFT	B	2553	2575
TTGAGTGTGAAGGTATTGTTTG	nCoV-2019_3_RIGHT	A,C	2691	2712
TGTTAATGCAGCCAATGTTTAC	nCoV-2019_5_LEFT	A	3436	3457
AAGTGGTCCATTAGTAGCTATG	nCoV-2019_4_RIGHT	B	3535	3556
AAATGGTTACACTGTAGAGGAG	nCoV-2019_6_LEFT	B	4267	4288
ATTAATTTGCGTGTTTCTTCTGC	nCoV-2019_5_RIGHT	A	4409	4431
TTACCTAATGATGACACTCTACG	nCoV-2019_7_LEFT	A,C	5126	5148
CCATTAACTTGTGGGTATTTCC	nCoV-2019_6_RIGHT	B	5232	5253
AATTGGATGGTGTTGTTTGTAC	nCoV-2019_8_LEFT	B	5913	5934
CTCTTGAAGCAGGTTTCTTATAAC	nCoV-2019_7_RIGHT	A,C	6101	6124
ACCGTGTTTGTACTAATTATATGCC	nCoV-2019_9_LEFT	A	6750	6774
ACCGACACTCTTAACAGTATTC	nCoV-2019_8_RIGHT	B	6865	6886
GAGCAACAAGAGTCGAATGTAC	nCoV-2019_10_LEFT	B	7515	7536
AGTCTCTCGCAACTTCATCAC	nCoV-2019_9_RIGHT	A	7662	7682
TGGAACGTTAAAGATTTCATGTC	nCoV-2019_11_LEFT	A	8402	8424
CTTGTCTAGTAGTTGCACATGTC	nCoV-2019_10_RIGHT	B	8491	8513
GATTCTGAGTACTGTAGGCACG	nCoV-2019_12_LEFT	B	9203	9224
ATTTACAGCATCTACACCACAG	nCoV-2019_11_RIGHT	A	9319	9340
CCACAAACCTCTATCACCTCAG	nCoV-2019_13_LEFT	A	10022	10043
CATCAAGCCAAAGACCGTTAAG	nCoV-2019_12_RIGHT	B	10133	10154
TTTCTGCTCAAACTGGAATTGC	nCoV-2019_14_LEFT	B,C	10812	10833
GGAAAGTAACACCTGAGCATTG	nCoV-2019_13_RIGHT	A	10949	10970
TCAACCGCTACTTTAGACTGAC	nCoV-2019_15_LEFT	A	11664	11685
TGTTGAGTTTGAAGGCATCTATG	nCoV-2019_14_RIGHT	B,C	11767	11789
AATACCTCTTACAACAGCAGCC	nCoV-2019_16_LEFT	B	12448	12469
TAATTTGACAGCAGAATTGGCC	nCoV-2019_15_RIGHT	A	12661	12682
AACTTGTGCTAATGACCCTGTG	nCoV-2019_17_LEFT	A	13327	13348
TAAGACGGGCTGCACTTACAC	nCoV-2019_16_RIGHT	B	13478	13498
TTGACACTGACTTAACAAAGCC	nCoV-2019_18_LEFT	B,C	14210	14231
ATTTGGGTGGTATGTCTGATCC	nCoV-2019_17_RIGHT	A	14310	14331
ACGTAATGTCATCCCTACTATAACTC	nCoV-2019_19_LEFT	A	15036	15061
TTTGCTTGTTCCAATTACTACAG	nCoV-2019_18_RIGHT	B,C	15197	15219
GTGTACCTTCCTTACCCAGATC	nCoV-2019_20_LEFT	B	15919	15940
TGAAAGACATCAGCATACTCCTG	nCoV-2019_19_RIGHT	A	16063	16085
CTATGGTGATGCTGTTGTTTACC	nCoV-2019_21_LEFT	A	16848	16870
TCTAACATAGTGCTCTTGTGGC	nCoV-2019_20_RIGHT	B	16959	16980
AATTCCTTACACGTAACCCTGC	nCoV-2019_22_LEFT	B	17729	17750
ATTCTGAGCCCTGTGATGAATC	nCoV-2019_21_RIGHT	A	17836	17857
CCTTGGAATGTAGTGCGTATAAAG	nCoV-2019_23_LEFT	A	18511	18534
TATCACATAGACAACAGGTGCG	nCoV-2019_22_RIGHT	B	18652	18673
CTTAACTTGCCTGGTTGTGATG	nCoV-2019_24_LEFT	B	19264	19285
ACAGACAGCACCACCTAAATTG	nCoV-2019_23_RIGHT	A	19470	19491
CTGTAGGTCCCAAACAAGCTAG	nCoV-2019_25_LEFT	A	20081	20102
CAATTTCCATTTGACTCCTGGG	nCoV-2019_24_RIGHT	B	20233	20254
TTAGCTGTACCCTATAATATGAGAG	nCoV-2019_26_LEFT	B	20833	20857
TACAGTTGCACAATCACCAATC	nCoV-2019_25_RIGHT	A	20991	21012
TACAACCAGAACTCAATTACCC	nCoV-2019_27_LEFT	A,C	21616	21637
AGCATGGAACCAAGTAACATTG	nCoV-2019_26_RIGHT	B	21742	21763
ACCCTCTCTCAGAAACAAAGTG	nCoV-2019_28_LEFT	B	22443	22464
AGATGCAAATCTGGTGGCG	nCoV-2019_27_RIGHT	A,C	22591	22609
CCACAGACACTTGAGATTCTTG	nCoV-2019_29_LEFT	A	23297	23318
CCTGTAGAATAAACACGCCAAG	nCoV-2019_28_RIGHT	B	23457	23478
GATTGCCTTGGTGATATTGCTG	nCoV-2019_30_LEFT	B	24077	24098
ATGGTATTTGTAATGCAGCACC	nCoV-2019_29_RIGHT	A	24233	24254
ACCACAAATCATTACTACAGACAAC	nCoV-2019_31_LEFT	A	24895	24919
TGCCAGAGATGTCACCTAAATC	nCoV-2019_30_RIGHT	B	25055	25076
ACTTGCTGTTGTTGTTTGTAAC	nCoV-2019_32_LEFT	B	25637	25658
GTCGTAACAATTAGTATGCCAGC	nCoV-2019_31_RIGHT	A	25835	25857
TCTTCTAGAGTTCCTGATCTTCTG	nCoV-2019_33_LEFT	A	26443	26466
TACTAGGTTCCATTGTTCAAGG	nCoV-2019_32_RIGHT	B	26570	26591
GTTTCATCTCGTTGACTTTCAGG	nCoV-2019_34_LEFT	B	27204	27226
AAGTAGCGAGTGTTATCAGTGC	nCoV-2019_33_RIGHT	A	27415	27436
TGTGCSTGGATGAGGCTGGTTC	nCoV-2019_35_LEFT	A	28072	28093
CAACACGAACGTCATGATACTC	nCoV-2019_34_RIGHT	B	28221	28242
AAGAAATTCAACTCCAGGCAGC	nCoV-2019_36_LEFT	B,C	28855	28876
CAGCAGCAGATTTCTTAGTGAC	nCoV-2019_35_RIGHT	A	29009	29030
TTTACACATTAGGGCTCTTCC	nCoV-2019_36_RIGHT	B,C	29794	29814

### Sheet: Supp Table 1
Supplementary Table 1: UNZA primer pools for SARS-CoV-2 tiling PCR
sequence	name	Pool	start	end
ACCAACTTTCGATCTCTTGTAG	nCoV-2019_1_LEFT	A	35	56
TTCATGCACTTTGTCCGAAC	nCoV-2019_2_LEFT	B	898	917
CGTGTACCAAGCAATTTCATG	nCoV-2019_1_RIGHT	A	971	991
TTTGTGGAAACTGTGAAAGG	nCoV-2019_3_LEFT	A,C	1724	1743
CAAATGCATAAAGAGGACTCAG	nCoV-2019_2_RIGHT	B	1853	1874
TACAACCATTAGAACAACCTACT	nCoV-2019_4_LEFT	B	2553	2575
TTGAGTGTGAAGGTATTGTTTG	nCoV-2019_3_RIGHT	A,C	2691	2712
TGTTAATGCAGCCAATGTTTAC	nCoV-2019_5_LEFT	A	3436	3457
AAGTGGTCCATTAGTAGCTATG	nCoV-2019_4_RIGHT	B	3535	3556
AAATGGTTACACTGTAGAGGAG	nCoV-2019_6_LEFT	B	4267	4288
ATTAATTTGCGTGTTTCTTCTGC	nCoV-2019_5_RIGHT	A	4409	4431
TTACCTAATGATGACACTCTACG	nCoV-2019_7_LEFT	A,C	5126	5148
CCATTAACTTGTGGGTATTTCC	nCoV-2019_6_RIGHT	B	5232	5253
AATTGGATGGTGTTGTTTGTAC	nCoV-2019_8_LEFT	B	5913	5934
CTCTTGAAGCAGGTTTCTTATAAC	nCoV-2019_7_RIGHT	A,C	6101	6124
ACCGTGTTTGTACTAATTATATGCC	nCoV-2019_9_LEFT	A	6750	6774
ACCGACACTCTTAACAGTATTC	nCoV-2019_8_RIGHT	B	6865	6886
GAGCAACAAGAGTCGAATGTAC	nCoV-2019_10_LEFT	B	7515	7536
AGTCTCTCGCAACTTCATCAC	nCoV-2019_9_RIGHT	A	7662	7682
TGGAACGTTAAAGATTTCATGTC	nCoV-2019_11_LEFT	A	8402	8424
CTTGTCTAGTAGTTGCACATGTC	nCoV-2019_10_RIGHT	B	8491	8513
GATTCTGAGTACTGTAGGCACG	nCoV-2019_12_LEFT	B	9203	9224
ATTTACAGCATCTACACCACAG	nCoV-2019_11_RIGHT	A	9319	9340
CCACAAACCTCTATCACCTCAG	nCoV-2019_13_LEFT	A	10022	10043
CATCAAGCCAAAGACCGTTAAG	nCoV-2019_12_RIGHT	B	10133	10154
TTTCTGCTCAAACTGGAATTGC	nCoV-2019_14_LEFT	B,C	10812	10833
GGAAAGTAACACCTGAGCATTG	nCoV-2019_13_RIGHT	A	10949	10970
TCAACCGCTACTTTAGACTGAC	nCoV-2019_15_LEFT	A	11664	11685
TGTTGAGTTTGAAGGCATCTATG	nCoV-2019_14_RIGHT	B,C	11767	11789
AATACCTCTTACAACAGCAGCC	nCoV-2019_16_LEFT	B	12448	12469
TAATTTGACAGCAGAATTGGCC	nCoV-2019_15_RIGHT	A	12661	12682
AACTTGTGCTAATGACCCTGTG	nCoV-2019_17_LEFT	A	13327	13348
TAAGACGGGCTGCACTTACAC	nCoV-2019_16_RIGHT	B	13478	13498
TTGACACTGACTTAACAAAGCC	nCoV-2019_18_LEFT	B,C	14210	14231
ATTTGGGTGGTATGTCTGATCC	nCoV-2019_17_RIGHT	A	14310	14331
ACGTAATGTCATCCCTACTATAACTC	nCoV-2019_19_LEFT	A	15036	15061
TTTGCTTGTTCCAATTACTACAG	nCoV-2019_18_RIGHT	B,C	15197	15219
GTGTACCTTCCTTACCCAGATC	nCoV-2019_20_LEFT	B	15919	15940
TGAAAGACATCAGCATACTCCTG	nCoV-2019_19_RIGHT	A	16063	16085
CTATGGTGATGCTGTTGTTTACC	nCoV-2019_21_LEFT	A	16848	16870
TCTAACATAGTGCTCTTGTGGC	nCoV-2019_20_RIGHT	B	16959	16980
AATTCCTTACACGTAACCCTGC	nCoV-2019_22_LEFT	B	17729	17750
ATTCTGAGCCCTGTGATGAATC	nCoV-2019_21_RIGHT	A	17836	17857
CCTTGGAATGTAGTGCGTATAAAG	nCoV-2019_23_LEFT	A	18511	18534
TATCACATAGACAACAGGTGCG	nCoV-2019_22_RIGHT	B	18652	18673
CTTAACTTGCCTGGTTGTGATG	nCoV-2019_24_LEFT	B	19264	19285
ACAGACAGCACCACCTAAATTG	nCoV-2019_23_RIGHT	A	19470	19491
CTGTAGGTCCCAAACAAGCTAG	nCoV-2019_25_LEFT	A	20081	20102
CAATTTCCATTTGACTCCTGGG	nCoV-2019_24_RIGHT	B	20233	20254
TTAGCTGTACCCTATAATATGAGAG	nCoV-2019_26_LEFT	B	20833	20857
TACAGTTGCACAATCACCAATC	nCoV-2019_25_RIGHT	A	20991	21012
TACAACCAGAACTCAATTACCC	nCoV-2019_27_LEFT	A,C	21616	21637
AGCATGGAACCAAGTAACATTG	nCoV-2019_26_RIGHT	B	21742	21763
ACCCTCTCTCAGAAACAAAGTG	nCoV-2019_28_LEFT	B	22443	22464
AGATGCAAATCTGGTGGCG	nCoV-2019_27_RIGHT	A,C	22591	22609
CCACAGACACTTGAGATTCTTG	nCoV-2019_29_LEFT	A	23297	23318
CCTGTAGAATAAACACGCCAAG	nCoV-2019_28_RIGHT	B	23457	23478
GATTGCCTTGGTGATATTGCTG	nCoV-2019_30_LEFT	B	24077	24098
ATGGTATTTGTAATGCAGCACC	nCoV-2019_29_RIGHT	A	24233	24254
ACCACAAATCATTACTACAGACAAC	nCoV-2019_31_LEFT	A	24895	24919
TGCCAGAGATGTCACCTAAATC	nCoV-2019_30_RIGHT	B	25055	25076
ACTTGCTGTTGTTGTTTGTAAC	nCoV-2019_32_LEFT	B	25637	25658
GTCGTAACAATTAGTATGCCAGC	nCoV-2019_31_RIGHT	A	25835	25857
TCTTCTAGAGTTCCTGATCTTCTG	nCoV-2019_33_LEFT	A	26443	26466
TACTAGGTTCCATTGTTCAAGG	nCoV-2019_32_RIGHT	B	26570	26591
GTTTCATCTCGTTGACTTTCAGG	nCoV-2019_34_LEFT	B	27204	27226
AAGTAGCGAGTGTTATCAGTGC	nCoV-2019_33_RIGHT	A	27415	27436
TGTGCSTGGATGAGGCTGGTTC	nCoV-2019_35_LEFT	A	28072	28093
CAACACGAACGTCATGATACTC	nCoV-2019_34_RIGHT	B	28221	28242
AAGAAATTCAACTCCAGGCAGC	nCoV-2019_36_LEFT	B,C	28855	28876
CAGCAGCAGATTTCTTAGTGAC	nCoV-2019_35_RIGHT	A	29009	29030
TTTACACATTAGGGCTCTTCC	nCoV-2019_36_RIGHT	B,C	29794	29814

### Sheet: Supp Table 2
Supplementary Table 2: All the samples that we have attemped to sequence. If a sample was sequenced multiple times, only the best result in terms of percent covered bases is shown.
readset_identifier	Month received	Wave	Ct	Percent of the genome covered at 20x depth	Tiling PCR protocol	lineage	VOC	GISAID virus name
1214	2021-12-01	Wave 4	14.1	97.26	UNZA	BA.1	Omicron (BA.1-like)	hCoV-19/Malawi/MLW-00455/2021		24.2
427	2021-07-01	Wave 3	15.9	94.7	ARTIC v3	AY.75.1	Delta (B.1.617.2-like)	hCoV-19/Malawi/MLW-00038/2020		32.15
577	2021-06-01	Wave 3	15.9	96.94	UNZA Sanger	B.1.351	Beta (B.1.351-like)	hCoV-19/Malawi/MLW-00077/2021
326	2021-07-01	Wave 3	16	96.67	ARTIC v3	AY.122	Delta (B.1.617.2-like)	hCoV-19/Malawi/MLW-00050/2020
129	2021-03-01	Wave 2	16.8	80.77	ARTIC v3	B.1.351	Beta (B.1.351-like)	hCoV-19/Malawi/MLW-00033/2020
1	2020-09-01	Wave 1	17.9	99.53	ARTIC v3	B.1		hCoV-19/Malawi/Blantyre/MLW/00006		94.85
130	2021-03-01	Wave 2	18.3	90.67	ARTIC v3	B.1.351	Beta (B.1.351-like)			24.52
569	2021-06-01	Wave 3	18.8	92.64	UNZA Sanger	AY.50	Delta (B.1.617.2-like)	hCoV-19/Malawi/MLW-00076/2021
384	2021-07-01	Wave 3	19	94.06	UNZA Sanger	B.1.617.2	Delta (B.1.617.2-like)	hCoV-19/Malawi/MLW-00056/2020
1207	2022-02-01	Wave 4	19	96.92	UNZA	BA.2	Omicron (BA.2-like)	hCoV-19/Malawi/MLW-00476/2022
152	2021-03-01	Wave 2	20.3	38.05	ARTIC v3	None
863	2021-12-01	Wave 4	20.5	97.23	UNZA	BA.1	Omicron (BA.1-like)	hCoV-19/Malawi/MLW-00308/2021
91	2021-01-01	Wave 2	21.2	67.35	ARTIC v3	None		hCoV-19/Malawi/MLW-00026/2020
347	2021-07-01	Wave 3	21.6	94.77	ARTIC v3	AY.75.1	Delta (B.1.617.2-like)	hCoV-19/Malawi/MLW-00058/2020
576	2021-06-01	Wave 3	21.7	97.26	UNZA Sanger	AY.75.1	Delta (B.1.617.2-like)	hCoV-19/Malawi/MLW-00078/2021
920	2022-01-01	Wave 4	22	99.42	UNZA	BA.1	Omicron (BA.1-like)	hCoV-19/Malawi/MLW-00395/2022
575	2021-06-01	Wave 3	22.2	94.85	UNZA Sanger	AY.75.1	Delta (B.1.617.2-like)	hCoV-19/Malawi/MLW-00079/2021
481	2021-08-01	Wave 3	22.2	92.51	UNZA Sanger	AY.75.1	Delta (B.1.617.2-like)	hCoV-19/Malawi/MLW-00100/2021
92	2021-01-01	Wave 2	22.3	64.06	ARTIC v3	None		hCoV-19/Malawi/MLW-00028/2020
803	2021-12-01	Wave 4	22.6	99.44	UNZA	BA.1	Omicron (BA.1-like)	hCoV-19/Malawi/MLW-00268/2021
99	2021-01-01	Wave 2	23.1	33.99	ARTIC v3	None
1210	2022-01-01	Wave 4	23.1	99.42	UNZA	BA.1	Omicron (BA.1-like)	hCoV-19/Malawi/MLW-00396/2022
2	2020-07-01	Wave 1	23.3	99.6	ARTIC v3	B.1		hCoV-19/Malawi/Blantyre/MLW/00010
752	2021-09-01	Wave 3	23.5	99.42	UNZA Sanger	B.1.617.2	Delta (B.1.617.2-like)	hCoV-19/Malawi/MLW-00102/2021
926	2022-01-01	Wave 4	23.7	99.41	UNZA	BA.1	Omicron (BA.1-like)	hCoV-19/Malawi/MLW-00402/2022
1212	2022-02-01	Wave 4	23.7	97.25	UNZA	BA.1	Omicron (BA.1-like)	hCoV-19/Malawi/MLW-00458/2022
1209	2022-01-01	Wave 4	23.9	53.07	UNZA	None
359	2021-07-01	Wave 3	24.2	93.06	ARTIC v3	AY.75.1	Delta (B.1.617.2-like)
572	2021-07-01	Wave 3	24.2	94.84	UNZA Sanger	AY.75.1	Delta (B.1.617.2-like)	hCoV-19/Malawi/MLW-00081/2021
574	2021-07-01	Wave 3	24.3	94.84	UNZA Sanger	AY.75.1	Delta (B.1.617.2-like)	hCoV-19/Malawi/MLW-00080/2021
1213	2022-02-01	Wave 4	24.4	97.26	UNZA	BA.1	Omicron (BA.1-like)	hCoV-19/Malawi/MLW-00456/2022
182	2021-06-01	Wave 3	25.4	44.62	ARTIC v3	None
3	2020-09-01	Wave 1	25.6	96.94	ARTIC v3	B.1.1.448		hCoV-19/Malawi/MLW-00024/2020
4	2020-07-01	Wave 1	25.9	94.24	ARTIC v3	B.1		hCoV-19/Malawi/Blantyre/MLW/00012
151	2021-02-01	Wave 2	25.9		ARTIC v3
570	2021-07-01	Wave 3	26.2	97.27	UNZA Sanger	AY.75.1	Delta (B.1.617.2-like)	hCoV-19/Malawi/MLW-00084/2021
564	2021-06-01	Wave 3	26.2	56.45	UNZA Sanger	None
565	2021-06-01	Wave 3	26.5	84.99	UNZA Sanger	B.1.617.2	Delta (B.1.617.2-like)	hCoV-19/Malawi/MLW-00097/2021
568	2021-07-01	Wave 3	26.6	97.27	UNZA Sanger	B.1.617.2	Delta (B.1.617.2-like)	hCoV-19/Malawi/MLW-00082/2021
5	2020-08-01	Wave 1	26.7	99.37	ARTIC v3	B.1		hCoV-19/Malawi/Blantyre/MLW/00003
567	2021-07-01	Wave 3	26.7	86.73	UNZA Sanger	B.1.617.2	Delta (B.1.617.2-like)	hCoV-19/Malawi/MLW-00083/2021
1211	2022-02-01	Wave 4	26.7	2.98	UNZA	None
641	2021-02-01	Wave 2	27.1	90.14	UNZA Sanger	B.1.351	Beta (B.1.351-like)	hCoV-19/Malawi/MLW-00099/2021
811	2021-12-01	Wave 4	27.1	99.38	UNZA	BA.1	Omicron (BA.1-like)	hCoV-19/Malawi/MLW-00267/2021
6	2020-07-01	Wave 1	27.2	98.74	ARTIC v3	B.1.1		hCoV-19/Malawi/Blantyre/MLW/00011
931	2022-01-01	Wave 4	27.2	97.15	UNZA	BA.1	Omicron (BA.1-like)	hCoV-19/Malawi/MLW-00466/2022
571	2021-07-01	Wave 3	27.3	89.79	UNZA Sanger	AY.75.1	Delta (B.1.617.2-like)	hCoV-19/Malawi/MLW-00098/2021
558	2021-06-01	Wave 3	27.4	42.34	UNZA Sanger	None
380	2021-07-01	Wave 3	27.6	94.04	UNZA Sanger	B.1.617.2	Delta (B.1.617.2-like)	hCoV-19/Malawi/MLW-00048/2020
559	2021-06-01	Wave 3	27.7	91.34	UNZA Sanger	AY.75	Delta (B.1.617.2-like)	hCoV-19/Malawi/MLW-00096/2021
7	2020-09-01	Wave 1	27.8	98.41	ARTIC v3	B.1		hCoV-19/Malawi/Blantyre/MLW/00007
413	2021-07-01	Wave 3	28.4	67.01	ARTIC v3	None		hCoV-19/Malawi/MLW-00040/2020
562	2021-06-01	Wave 3	28.4	45.42	UNZA Sanger	None
8	2020-08-01	Wave 1	28.5	45.39	ARTIC v3	None		hCoV-19/Malawi/Blantyre/MLW/00004
56	2021-01-01	Wave 2	28.9	38.81	ARTIC v3	None
756	2021-08-01	Wave 3	28.9	83.05	UNZA Sanger	AY.75	Delta (B.1.617.2-like)	hCoV-19/Malawi/MLW-00101/2021
9	2020-08-01	Wave 1	29.1	89.09	ARTIC v3	B.1.1		hCoV-19/Malawi/Blantyre/MLW/00005
416	2021-03-01	Wave 2	29.2	51.19	ARTIC v3	None		hCoV-19/Malawi/MLW-00030/2020
1208	2022-02-01	Wave 4	29.3	97.25	UNZA	BA.1	Omicron (BA.1-like)	hCoV-19/Malawi/MLW-00459/2022
551	2021-07-01	Wave 3	29.4	84.68	UNZA Sanger	AY.72	Delta (B.1.617.2-like)	hCoV-19/Malawi/MLW-00085/2021
343	2021-07-01	Wave 3	29.5	67.75	UNZA Sanger			hCoV-19/Malawi/MLW-00055/2020
933	2022-01-01	Wave 4	29.5	3.07	UNZA	None
10	2020-09-01	Wave 1	29.7	98.02	ARTIC v3	B.1		hCoV-19/Malawi/Blantyre/MLW/00008
11	2020-08-01	Wave 1	29.8	96.27	ARTIC v3	B.1		hCoV-19/Malawi/MLW-00023/2020
12	2020-07-01	Wave 1	29.8	95.44	ARTIC v3	B.1		hCoV-19/Malawi/Blantyre/MLW/00009
418	2021-02-01	Wave 2	29.8	14.8	ARTIC v3	None
70	2021-01-01	Wave 2	30	30.94	ARTIC v3	None
573	2021-02-01	Wave 2	30	92.65	UNZA Sanger	B.1.351	Beta (B.1.351-like)	hCoV-19/Malawi/MLW-00263/2021
498	2021-08-01	Wave 3	30.2	6.25	UNZA Sanger	None
191	2021-02-01	Wave 2	30.5	28.28	ARTIC v3	None
389	2021-07-01	Wave 3	30.5	72.76	UNZA Sanger	AY.59	Delta (B.1.617.2-like)	hCoV-19/Malawi/MLW-00059/2020
13	2020-08-01	Wave 1	30.6	8.27	ARTIC v3	None		hCoV-19/Malawi/Blantyre/MLW/00001
69	2021-01-01	Wave 2	30.8	12.72	ARTIC v3	None
14	2020-07-01	Wave 1	30.9	0	ARTIC v3	None
443	2021-02-01	Wave 2	31.1	41.16	ARTIC v3	None
332	2021-07-01	Wave 3	31.1	60.57	ARTIC v3	None		hCoV-19/Malawi/MLW-00051/2020
398	2021-08-01	Wave 3	31.2	24.52	ARTIC v3	None
186	2021-02-01	Wave 2	31.3	36.15	ARTIC v3	None
139	2021-03-01	Wave 2	31.3	26	ARTIC v3	None
566	2021-03-01	Wave 2	31.3	82.32	UNZA Sanger	B.1.351	Beta (B.1.351-like)	hCoV-19/Malawi/MLW-00075/2021
556	2021-07-01	Wave 3	31.3	48.85	UNZA Sanger	None
448	2021-02-01	Wave 2	31.4	40.16	ARTIC v3	None
553	2021-03-01	Wave 2	31.4	85.36	UNZA Sanger	B.1.351	Beta (B.1.351-like)	hCoV-19/Malawi/MLW-00095/2021
447	2021-07-01	Wave 3	31.6	65.41	ARTIC v3	None		hCoV-19/Malawi/MLW-00039/2020
391	2021-07-01	Wave 3	31.8	9.7	UNZA Sanger
74	2021-01-01	Wave 2	31.9	31.78	ARTIC v3	None
397	2021-08-01	Wave 3	31.9	77.31	ARTIC v3	B.1.617.2	Delta (B.1.617.2-like)	hCoV-19/Malawi/MLW-00061/2020
387	2021-07-01	Wave 3	31.9	63.44	UNZA Sanger	None		hCoV-19/Malawi/MLW-00057/2020
189	2021-06-01	Wave 3	32	16.32	ARTIC v3	None
550	2021-06-01	Wave 3	32	51.79	UNZA Sanger	None
15	2020-08-01	Wave 1	32.3	11.75	ARTIC v3	None		hCoV-19/Malawi/Blantyre/MLW/00002
16	2020-08-01	Wave 1	32.3	0	ARTIC v3	None
353	2021-07-01	Wave 3	32.3	48.88	ARTIC v3	None
192	2021-06-01	Wave 3	32.4	11.64	ARTIC v3	None
431	2021-07-01	Wave 3	32.5	39.63	ARTIC v3	None
425	2021-02-01	Wave 2	32.6	27.14	ARTIC v3	None
18	2020-07-01	Wave 1	32.8	3.52	ARTIC v3	None
17	2020-07-01	Wave 1	32.8		ARTIC v3
446	2021-07-01	Wave 3	33	49.38	ARTIC v3	None
542	2021-08-01	Wave 3	33.1		UNZA Sanger
376	2021-07-01	Wave 3	33.5	89.36	UNZA Sanger	AY.75.1	Delta (B.1.617.2-like)	hCoV-19/Malawi/MLW-00042/2020
552	2021-02-01	Wave 2	33.8	52.48	UNZA Sanger	None
75	2021-01-01	Wave 2	33.9	51.1	ARTIC v3	None		hCoV-19/Malawi/MLW-00027/2020
491	2021-08-01	Wave 3	34.1	0	UNZA Sanger	None
76	2021-01-01	Wave 2	34.2	8.75	ARTIC v3	None
419	2021-02-01	Wave 2	34.4	18.78	ARTIC v3	None
444	2021-02-01	Wave 2	34.7	18.5	ARTIC v3	None
19	2020-09-01	Wave 1	34.8	0	ARTIC v3	None
145	2021-02-01	Wave 2	34.9	18.54	ARTIC v3	None
374	2021-07-01	Wave 3	34.9	91.7	UNZA Sanger	B.1.617.2	Delta (B.1.617.2-like)	hCoV-19/Malawi/MLW-00041/2020
445	2021-02-01	Wave 2	35	28.83	ARTIC v3	None
449	2021-05-01		35.2	9.01	ARTIC v3	None
20	2020-08-01	Wave 1	35.3	2.12	ARTIC v3	None
450	2021-04-01		35.4	49.74	ARTIC v3	None
194	2021-06-01	Wave 3	35.5	0	ARTIC v3	None
433	2021-06-01	Wave 3	35.8	13.31	ARTIC v3	None
21	2020-08-01	Wave 1	36	0	ARTIC v3	None
23	2020-08-01	Wave 1	36.4	0	ARTIC v3	None
193	2021-02-01	Wave 2	36.4	0	ARTIC v3	None
24	2020-09-01	Wave 1	36.5	0	ARTIC v3	None
435	2021-07-01	Wave 3	36.9	3.33	ARTIC v3	None
382	2021-07-01	Wave 3	37.4	0	UNZA Sanger
434	2021-06-01	Wave 3	38		ARTIC v3
190	2021-02-01	Wave 2	38.1	40.53	ARTIC v3	None
195	2021-05-01		38.1	1.48	ARTIC v3	None
50	2021-07-01	Wave 3		2.38	ARTIC v3	None

### Sheet: Supp Table 3
Supplementary Table 3: Clinical characteristics of patients with SARS-CoV-2 sequencing
Score	W1 (n=11)	W2 (n=6)	W3 (n=25)	W4 (n=12)	P value
Female	2 (18.2%)	2 (33.3%)	11 (45.8%)	3 (42.9%)	0.459
Age	49 (43 – 62)	54 (42 – 70)	56 (47 – 67)	47 (34 – 64)	0.769
Symptoms to admission	6 (2 – 7)	3 (2 – 12)	4 (1 – 6)	1 (1 – 2)	0.069
Admission to sample	3 (2 – 6)	5 (1 – 6)	2 (2 – 4)	3 (2 – 5)	0.517
HIV seropositive	3 (27.3%)	3 (50.0%)	7 (29.2%)	4 (57.1%)	0.435
TB positive	0 (0%)	0 (0%)	0 (0%)	0 (0%)	NA
Malaria positive	0 (0%)	1 (16.7%)	0 (0%)	0 (0%)	0.067
Cardiac disease	5 (45.5%)	1 (16.7%)	4 (16.0%)	1 (14.3%)	0.249
Diabetes	5 (50.0%)	1 (16.7%)	7 (28.0%)	0 (0%)	0.135
Oxygen on enrolment	7 (63.6%)	4 (66.7%)	19 (79.2%)	2 (28.6%)	0.098
UVA	3 (1 – 3)	2 (0 – 3)	3 (0 – 4)	2 (0 – 2)	0.445
Beta-lactam antibiotic	10 (90.9%)	3 (50.0%)	24 (100%)	5 (71.4%)	0.005
Steroids	7 (63.6%)	4 (66.7%)	23 (95.8%)	4 (57.1%)	0.041
Hospital survival	11 (100%)	6 (100%)	16 (66.7%)	7 (100%)	0.022
Survivor LOS	7 (6 – 12)	12 (7 – 16)	8 (6 – 13)	5 (4 – 7)	0.422

### Sheet: Supp Table 4
Supplementary Table 4: Sensitivity analysis with patients not receiving oxygen at time of enrolment excluded.
Variable	Univariate			Multivariate
	Odds ratio	P value	Confidence Interval	Odds ratio	P value	Confidence Interval
Wave
2	0.67	0.602	0.15 – 3.06	0.45	0.483	0.05 – 4.24
3	2.32	0.219	0.61 – 8.86	13.91	0.018	1.56 – 125.06
4	0.89	0.904	0.13 – 6.00	5.22	0.212	0.40 – 69.90
Vaccinated	1.18	0.804	0.31 – 4.49	0.18	0.115	0.02 – 1.52
Age
30-39	0.59	0.718	0.03 – 10.48	0.03	0.092	0.00 – 1.77
40-49	2.14	0.504	0.23 – 20.06	0.39	0.528	0.02 – 7.08
50-59	1.25	0.849	0.12 – 12.51	0.13	0.246	0.00 – 4.12
60-69	1.74	0.639	0.17 – 17.58	0.36	0.495	0.02 – 6.92
≥70	5	0.15	0.56 – 44.73	7.56	0.173	0.41 – 139.19
Male	0.57	0.197	0.24 – 1.34	0.17	0.027	0.04 – 0.82
HIV infected	0.77	0.625	0.27 – 2.21	0.8	0.791	0.15 – 4.28
HIV unknown	1.56	0.387	0.57 – 4.24	0.9	0.895	0.18 – 4.39
Cardiac disease	0.98	0.972	0.33 – 2.86	1.23	0.834	0.17 – 8.79
Diabetes	0.86	0.779	0.30 – 2.48	0.41	0.385	0.05 – 3.10
Symptoms to admission (days)
2022-06-04	7.76
2022-09-07	1.59	0.397	0.54 – 4.63	1.07	0.962	0.58 – 20.43
≥10	2.27	0.192	0.66 – 7.76	1.54	0.752	2.08 – 474.30
	0.84	0.788	0.24 – 2.92	6.21	0.218	0.14 – 6.19
Respiratory rate
20-24	1.51	0.711	0.17 – 13.25	1.07	0.962	0.08 – 14.79
25-29	2.8	0.356	0.31 – 24.89	1.54	0.752	0.11 – 23.33
≥30	9.62	0.041	1.10 – 84.22	6.21	0.218	0.34 – 113.25
SpO2
93-95	0.73	0.628	0.21 – 2.60	0.29	0.16	0.05 – 1.63
88-92	0.89	0.872	0.22 – 3.65	0.8	0.807	0.13 – 4.84
≤87	7.13	0.001	2.33 – 21.76	5.38	0.1	0.72 – 40.00
